# Epidemiological cutoff values for a 96-well broth microdilution plate for high-throughput research antibiotic susceptibility testing of *M. tuberculosis*

**DOI:** 10.1101/2021.02.24.21252386

**Authors:** The CRyPTIC Consortium, Philip W Fowler, Ivan Barilar, Simone Battaglia, Emanuele Borroni, Angela Pires Brandao, Alice Brankin, Andrea Maurizio Cabibbe, Joshua Carter, Daniela Maria Cirillo, Pauline Claxton, David A Clifton, Ted Cohen, Jorge Coronel, Derrick W Crook, Viola Dreyer, Sarah G Earle, Vincent Escuyer, Lucilaine Ferrazoli, George Fu Gao, Jennifer Gardy, Saheer Gharbia, Kelen Teixeira Ghisi, Arash Ghodousi, Ana Luíza Gibertoni Cruz, Louis Grandjean, Clara Grazian, Ramona Groenheit, Jennifer L Guthrie, Wencong He, Harald Hoffmann, Sarah J Hoosdally, Martin Hunt, Zamin Iqbal, Nazir Ahmed Ismail, Lisa Jarrett, Lavania Joseph, Ruwen Jou, Priti Kambli, Rukhsar Khot, Jeff Knaggs, Anastasia Koch, Donna Kohlerschmidt, Samaneh Kouchaki, Alexander S Lachapelle, Ajit Lalvani, Simon Grandjean Lapierre, Ian F Laurenson, Brice Letcher, Wan-Hsuan Lin, Chunfa Liu, Dongxin Liu, Kerri M Malone, Ayan Mandal, Mikael Mansjö, Daniela Matias, Graeme Meintjes, Flávia de Freitas Mendes, Matthias Merker, Marina Mihalic, James Millard, Paolo Miotto, Nerges Mistry, David Moore, Kimberlee A Musser, Dumisani Ngcamu, Hoang Ngoc Nhung, Stefan Niemann, Kayzad Soli Nilgiriwala, Camus Nimmo, Nana Okozi, Rosangela Siqueira Oliveira, Shaheed Vally Omar, Nicholas Paton, Timothy EA Peto, Juliana Maira Watanabe Pinhata, Sara Plesnik, Zully M Puyen, Marie Sylvianne Rabodoarivelo, Niaina Rakotosamimanana, Paola MV Rancoita, Priti Rathod, Esther Robinson, Gillian Rodger, Camilla Rodrigues, Timothy C Rodwell, Aysha Roohi, David Santos-Lazaro, Sanchi Shah, Thomas Andreas Kohl, Grace Smith, Walter Solano, Andrea Spitaleri, Philip Supply, Utkarsha Surve, Sabira Tahseen, Nguyen Thuy Thuong Thuong, Guy Thwaites, Katharina Todt, Alberto Trovato, Christian Utpatel, Annelies Van Rie, Srinivasan Vijay, Timothy M Walker, A Sarah Walker, Robin Warren, Jim Werngren, Maria Wijkander, Robert J Wilkinson, Daniel J Wilson, Penelope Wintringer, Yu-Xin Xiao, Yang Yang, Zhao Yanlin, Shen-Yuan Yao, Baoli Zhu

## Abstract

Drug susceptibility testing of *M. tuberculosis* is rooted in a binary susceptible/resistant paradigm.

Whilst there are considerable advantages in measuring the minimum inhibitory concentrations (MICs) of a panel of drugs for an isolate it is necessary to measure the epidemiological cutoff values (ECOFF/ECVs) to permit comparison with qualitative data. Here we present ECOFF/ECVs for 13 anti-TB compounds, including bedaquiline and delamanid, derived from 20,637 clinical isolates collected by 14 laboratories based in 11 countries on five continents. Each isolate was incubated for 14 days on a dry 96-well broth microdilution plate and then read. Resistance to most of the drugs due to prior exposure is expected and the MIC distributions for many of the compounds are complex and therefore a phenotypically wild-type population could not be defined. Since a majority of samples also underwent genetic sequencing, we defined a genotypically wild-type population and measured the MIC of the 99^th^ percentile by direct measurement and via fitting a Gaussian using interval regression.

The proposed ECOFF/ECV values were then validated by comparing to the MIC distributions of high-confidence genetic variants that confer resistance and to qualitative drug susceptibility tests obtained via Mycobacterial Growth Indicator Tube and the Microscopic-Observation Drug-Susceptibility assay.

These ECOFF/ECV values will inform and encourage the more widespread adoption of broth microdilution – this is a cheap culture-based method that tests the susceptibility of 12-14 antibiotics on a single 96-well plate and so could help personalise the treatment of tuberculosis.
