## Supplemental Data for "Epidemiological cutoff values for a 96-well broth microdilution plate for high-throughput research antibiotic susceptibility testing of *M. tuberculosis*"

RELEVANT_TO_FIGURE	POPULATION	PLATEDESIGN	DRUG	MIC	NUMBER_OF_SAMPLES
2	all samples	UKMYC5	AMI	0.5	833
2	all samples	UKMYC5	AMI	1	56
2	all samples	UKMYC5	AMI	2	17
2	all samples	UKMYC5	AMI	4	13
2	all samples	UKMYC5	AMI	8	13
2	all samples	UKMYC5	AMI	<=0.25	3940
2	all samples	UKMYC5	AMI	>8	356
2	all samples	UKMYC5	BDQ	0.03	1767
2	all samples	UKMYC5	BDQ	0.06	1493
2	all samples	UKMYC5	BDQ	0.12	259
2	all samples	UKMYC5	BDQ	0.25	66
2	all samples	UKMYC5	BDQ	0.5	27
2	all samples	UKMYC5	BDQ	2	2
2	all samples	UKMYC5	BDQ	<=0.015	1138
2	all samples	UKMYC5	BDQ	>2	7
2	all samples	UKMYC5	CFZ	0.12	787
2	all samples	UKMYC5	CFZ	0.25	197
2	all samples	UKMYC5	CFZ	0.5	45
2	all samples	UKMYC5	CFZ	1	8
2	all samples	UKMYC5	CFZ	2	3
2	all samples	UKMYC5	CFZ	<=0.06	3456
2	all samples	UKMYC5	CFZ	>4	7
2	all samples	UKMYC5	DLM	0.03	450
2	all samples	UKMYC5	DLM	0.06	167
2	all samples	UKMYC5	DLM	0.12	43
2	all samples	UKMYC5	DLM	0.25	2
2	all samples	UKMYC5	DLM	0.5	6
2	all samples	UKMYC5	DLM	1	3
2	all samples	UKMYC5	DLM	<=0.015	4183
2	all samples	UKMYC5	DLM	>1	58
2	all samples	UKMYC5	EMB	0.12	5
2	all samples	UKMYC5	EMB	0.25	68
2	all samples	UKMYC5	EMB	0.5	266
2	all samples	UKMYC5	EMB	1	1499
2	all samples	UKMYC5	EMB	2	982
2	all samples	UKMYC5	EMB	4	544
2	all samples	UKMYC5	EMB	8	585
2	all samples	UKMYC5	EMB	<=0.06	11
2	all samples	UKMYC5	EMB	>8	448
2	all samples	UKMYC5	ETH	0.5	871
2	all samples	UKMYC5	ETH	1	2017
2	all samples	UKMYC5	ETH	2	1097
2	all samples	UKMYC5	ETH	4	367
2	all samples	UKMYC5	ETH	8	235
2	all samples	UKMYC5	ETH	<=0.25	89
2	all samples	UKMYC5	ETH	>8	436
2	all samples	UKMYC5	INH	0.05	1401
2	all samples	UKMYC5	INH	0.1	85
2	all samples	UKMYC5	INH	0.2	130
2	all samples	UKMYC5	INH	0.4	87
2	all samples	UKMYC5	INH	0.8	135
2	all samples	UKMYC5	INH	1.6	625
2	all samples	UKMYC5	INH	<=0.025	1261
2	all samples	UKMYC5	INH	>1.6	1483
2	all samples	UKMYC5	KAN	16	33
2	all samples	UKMYC5	KAN	2	2264
2	all samples	UKMYC5	KAN	4	478
2	all samples	UKMYC5	KAN	8	54
2	all samples	UKMYC5	KAN	<=1	1995
2	all samples	UKMYC5	KAN	>16	376
2	all samples	UKMYC5	LEV	0.25	1355
2	all samples	UKMYC5	LEV	0.5	1949
2	all samples	UKMYC5	LEV	1	139
2	all samples	UKMYC5	LEV	2	122
2	all samples	UKMYC5	LEV	4	239
2	all samples	UKMYC5	LEV	8	233
2	all samples	UKMYC5	LEV	<=0.12	219
2	all samples	UKMYC5	LEV	>8	198
2	all samples	UKMYC5	LZD	0.06	154
2	all samples	UKMYC5	LZD	0.12	317
2	all samples	UKMYC5	LZD	0.25	1079
2	all samples	UKMYC5	LZD	0.5	2190
2	all samples	UKMYC5	LZD	1	338
2	all samples	UKMYC5	LZD	2	12
2	all samples	UKMYC5	LZD	<=0.03	35
2	all samples	UKMYC5	LZD	>2	50
2	all samples	UKMYC5	MXF	0.12	832
2	all samples	UKMYC5	MXF	0.25	1506
2	all samples	UKMYC5	MXF	0.5	543
2	all samples	UKMYC5	MXF	1	148
2	all samples	UKMYC5	MXF	2	169
2	all samples	UKMYC5	MXF	4	178
2	all samples	UKMYC5	MXF	<=0.06	528
2	all samples	UKMYC5	MXF	>4	320
2	all samples	UKMYC5	RFB	0.12	170
2	all samples	UKMYC5	RFB	0.25	88
2	all samples	UKMYC5	RFB	0.5	77
2	all samples	UKMYC5	RFB	1	140
2	all samples	UKMYC5	RFB	2	172
2	all samples	UKMYC5	RFB	<=0.06	3403
2	all samples	UKMYC5	RFB	>2	1286
2	all samples	UKMYC5	RIF	0.12	779
2	all samples	UKMYC5	RIF	0.25	158
2	all samples	UKMYC5	RIF	0.5	49
2	all samples	UKMYC5	RIF	1	23
2	all samples	UKMYC5	RIF	2	40
2	all samples	UKMYC5	RIF	4	42
2	all samples	UKMYC5	RIF	<=0.06	2131
2	all samples	UKMYC5	RIF	>4	2000
2	all samples	UKMYC6	AMI	0.5	1871
2	all samples	UKMYC6	AMI	1	138
2	all samples	UKMYC6	AMI	16	19
2	all samples	UKMYC6	AMI	2	18
2	all samples	UKMYC6	AMI	4	8
2	all samples	UKMYC6	AMI	8	7
2	all samples	UKMYC6	AMI	<=0.25	4621
2	all samples	UKMYC6	AMI	>16	293
2	all samples	UKMYC6	BDQ	0.015	1380
2	all samples	UKMYC6	BDQ	0.03	2601
2	all samples	UKMYC6	BDQ	0.06	1777
2	all samples	UKMYC6	BDQ	0.12	291
2	all samples	UKMYC6	BDQ	0.25	116
2	all samples	UKMYC6	BDQ	0.5	37
2	all samples	UKMYC6	BDQ	1	18
2	all samples	UKMYC6	BDQ	<=0.008	544
2	all samples	UKMYC6	BDQ	>1	14
2	all samples	UKMYC6	CFZ	0.06	2992
2	all samples	UKMYC6	CFZ	0.12	1038
2	all samples	UKMYC6	CFZ	0.25	212
2	all samples	UKMYC6	CFZ	0.5	43
2	all samples	UKMYC6	CFZ	1	27
2	all samples	UKMYC6	CFZ	2	6
2	all samples	UKMYC6	CFZ	<=0.03	1915
2	all samples	UKMYC6	CFZ	>2	12
2	all samples	UKMYC6	DLM	0.015	1305
2	all samples	UKMYC6	DLM	0.03	278
2	all samples	UKMYC6	DLM	0.06	112
2	all samples	UKMYC6	DLM	0.12	41
2	all samples	UKMYC6	DLM	0.25	14
2	all samples	UKMYC6	DLM	0.5	10
2	all samples	UKMYC6	DLM	<=0.008	4463
2	all samples	UKMYC6	DLM	>0.5	95
2	all samples	UKMYC6	EMB	0.5	954
2	all samples	UKMYC6	EMB	1	2582
2	all samples	UKMYC6	EMB	16	133
2	all samples	UKMYC6	EMB	2	1066
2	all samples	UKMYC6	EMB	32	52
2	all samples	UKMYC6	EMB	4	609
2	all samples	UKMYC6	EMB	8	521
2	all samples	UKMYC6	EMB	<=0.25	49
2	all samples	UKMYC6	EMB	>32	23
2	all samples	UKMYC6	ETH	0.5	1549
2	all samples	UKMYC6	ETH	1	2592
2	all samples	UKMYC6	ETH	2	1448
2	all samples	UKMYC6	ETH	4	365
2	all samples	UKMYC6	ETH	8	313
2	all samples	UKMYC6	ETH	<=0.25	250
2	all samples	UKMYC6	ETH	>8	546
2	all samples	UKMYC6	INH	0.05	2560
2	all samples	UKMYC6	INH	0.1	129
2	all samples	UKMYC6	INH	0.2	282
2	all samples	UKMYC6	INH	0.4	199
2	all samples	UKMYC6	INH	0.8	185
2	all samples	UKMYC6	INH	1.6	844
2	all samples	UKMYC6	INH	12.8	181
2	all samples	UKMYC6	INH	3.2	1147
2	all samples	UKMYC6	INH	6.4	271
2	all samples	UKMYC6	INH	<=0.025	1858
2	all samples	UKMYC6	INH	>12.8	334
2	all samples	UKMYC6	KAN	16	30
2	all samples	UKMYC6	KAN	2	4068
2	all samples	UKMYC6	KAN	4	762
2	all samples	UKMYC6	KAN	8	111
2	all samples	UKMYC6	KAN	<=1	2271
2	all samples	UKMYC6	KAN	>16	351
2	all samples	UKMYC6	LEV	0.25	2241
2	all samples	UKMYC6	LEV	0.5	3020
2	all samples	UKMYC6	LEV	1	162
2	all samples	UKMYC6	LEV	2	132
2	all samples	UKMYC6	LEV	4	231
2	all samples	UKMYC6	LEV	8	231
2	all samples	UKMYC6	LEV	<=0.12	203
2	all samples	UKMYC6	LEV	>8	93
2	all samples	UKMYC6	LZD	0.12	428
2	all samples	UKMYC6	LZD	0.25	2244
2	all samples	UKMYC6	LZD	0.5	2563
2	all samples	UKMYC6	LZD	1	428
2	all samples	UKMYC6	LZD	2	25
2	all samples	UKMYC6	LZD	4	17
2	all samples	UKMYC6	LZD	<=0.06	38
2	all samples	UKMYC6	LZD	>4	55
2	all samples	UKMYC6	MXF	0.12	1298
2	all samples	UKMYC6	MXF	0.25	1764
2	all samples	UKMYC6	MXF	0.5	987
2	all samples	UKMYC6	MXF	1	103
2	all samples	UKMYC6	MXF	2	128
2	all samples	UKMYC6	MXF	4	220
2	all samples	UKMYC6	MXF	<=0.06	385
2	all samples	UKMYC6	MXF	>4	219
2	all samples	UKMYC6	RFB	0.12	265
2	all samples	UKMYC6	RFB	0.25	110
2	all samples	UKMYC6	RFB	0.5	66
2	all samples	UKMYC6	RFB	1	118
2	all samples	UKMYC6	RFB	2	190
2	all samples	UKMYC6	RFB	<=0.06	5770
2	all samples	UKMYC6	RFB	>2	1930
2	all samples	UKMYC6	RIF	0.06	1925
2	all samples	UKMYC6	RIF	0.12	1165
2	all samples	UKMYC6	RIF	0.25	341
2	all samples	UKMYC6	RIF	0.5	69
2	all samples	UKMYC6	RIF	1	27
2	all samples	UKMYC6	RIF	2	27
2	all samples	UKMYC6	RIF	4	13
2	all samples	UKMYC6	RIF	8	29
2	all samples	UKMYC6	RIF	<=0.03	1096
2	all samples	UKMYC6	RIF	>8	2196
3	genotypically wild-type	UKMYC5	AMI	0.5	349
3	genotypically wild-type	UKMYC5	AMI	1	15
3	genotypically wild-type	UKMYC5	AMI	2	5
3	genotypically wild-type	UKMYC5	AMI	4	4
3	genotypically wild-type	UKMYC5	AMI	8	2
3	genotypically wild-type	UKMYC5	AMI	<=0.25	1465
3	genotypically wild-type	UKMYC5	BDQ	0.03	594
3	genotypically wild-type	UKMYC5	BDQ	0.06	628
3	genotypically wild-type	UKMYC5	BDQ	0.12	102
3	genotypically wild-type	UKMYC5	BDQ	0.25	14
3	genotypically wild-type	UKMYC5	BDQ	0.5	5
3	genotypically wild-type	UKMYC5	BDQ	<=0.015	322
3	genotypically wild-type	UKMYC5	BDQ	>2	1
3	genotypically wild-type	UKMYC5	CFZ	0.12	266
3	genotypically wild-type	UKMYC5	CFZ	0.25	57
3	genotypically wild-type	UKMYC5	CFZ	0.5	15
3	genotypically wild-type	UKMYC5	CFZ	2	1
3	genotypically wild-type	UKMYC5	CFZ	<=0.06	1247
3	genotypically wild-type	UKMYC5	DLM	0.03	129
3	genotypically wild-type	UKMYC5	DLM	0.06	53
3	genotypically wild-type	UKMYC5	DLM	0.12	11
3	genotypically wild-type	UKMYC5	DLM	0.5	3
3	genotypically wild-type	UKMYC5	DLM	1	1
3	genotypically wild-type	UKMYC5	DLM	<=0.015	1478
3	genotypically wild-type	UKMYC5	DLM	>1	12
3	genotypically wild-type	UKMYC5	EMB	0.12	2
3	genotypically wild-type	UKMYC5	EMB	0.25	33
3	genotypically wild-type	UKMYC5	EMB	0.5	139
3	genotypically wild-type	UKMYC5	EMB	1	864
3	genotypically wild-type	UKMYC5	EMB	2	429
3	genotypically wild-type	UKMYC5	EMB	4	26
3	genotypically wild-type	UKMYC5	EMB	8	5
3	genotypically wild-type	UKMYC5	EMB	<=0.06	4
3	genotypically wild-type	UKMYC5	EMB	>8	3
3	genotypically wild-type	UKMYC5	ETH	0.5	356
3	genotypically wild-type	UKMYC5	ETH	1	955
3	genotypically wild-type	UKMYC5	ETH	2	416
3	genotypically wild-type	UKMYC5	ETH	4	51
3	genotypically wild-type	UKMYC5	ETH	8	9
3	genotypically wild-type	UKMYC5	ETH	<=0.25	41
3	genotypically wild-type	UKMYC5	ETH	>8	4
3	genotypically wild-type	UKMYC5	INH	0.05	918
3	genotypically wild-type	UKMYC5	INH	0.1	28
3	genotypically wild-type	UKMYC5	INH	0.2	4
3	genotypically wild-type	UKMYC5	INH	1.6	3
3	genotypically wild-type	UKMYC5	INH	<=0.025	850
3	genotypically wild-type	UKMYC5	INH	>1.6	10
3	genotypically wild-type	UKMYC5	KAN	16	1
3	genotypically wild-type	UKMYC5	KAN	2	988
3	genotypically wild-type	UKMYC5	KAN	4	202
3	genotypically wild-type	UKMYC5	KAN	8	7
3	genotypically wild-type	UKMYC5	KAN	<=1	635
3	genotypically wild-type	UKMYC5	KAN	>16	1
3	genotypically wild-type	UKMYC5	LEV	0.25	598
3	genotypically wild-type	UKMYC5	LEV	0.5	836
3	genotypically wild-type	UKMYC5	LEV	1	53
3	genotypically wild-type	UKMYC5	LEV	2	9
3	genotypically wild-type	UKMYC5	LEV	4	11
3	genotypically wild-type	UKMYC5	LEV	8	6
3	genotypically wild-type	UKMYC5	LEV	<=0.12	74
3	genotypically wild-type	UKMYC5	LZD	0.06	34
3	genotypically wild-type	UKMYC5	LZD	0.12	83
3	genotypically wild-type	UKMYC5	LZD	0.25	355
3	genotypically wild-type	UKMYC5	LZD	0.5	844
3	genotypically wild-type	UKMYC5	LZD	1	150
3	genotypically wild-type	UKMYC5	LZD	2	2
3	genotypically wild-type	UKMYC5	LZD	<=0.03	10
3	genotypically wild-type	UKMYC5	LZD	>2	5
3	genotypically wild-type	UKMYC5	MXF	0.12	332
3	genotypically wild-type	UKMYC5	MXF	0.25	686
3	genotypically wild-type	UKMYC5	MXF	0.5	214
3	genotypically wild-type	UKMYC5	MXF	1	30
3	genotypically wild-type	UKMYC5	MXF	2	7
3	genotypically wild-type	UKMYC5	MXF	4	6
3	genotypically wild-type	UKMYC5	MXF	<=0.06	199
3	genotypically wild-type	UKMYC5	MXF	>4	3
3	genotypically wild-type	UKMYC5	RFB	0.12	22
3	genotypically wild-type	UKMYC5	RFB	0.25	4
3	genotypically wild-type	UKMYC5	RFB	0.5	4
3	genotypically wild-type	UKMYC5	RFB	1	1
3	genotypically wild-type	UKMYC5	RFB	<=0.06	1925
3	genotypically wild-type	UKMYC5	RFB	>2	3
3	genotypically wild-type	UKMYC5	RIF	0.12	474
3	genotypically wild-type	UKMYC5	RIF	0.25	91
3	genotypically wild-type	UKMYC5	RIF	0.5	11
3	genotypically wild-type	UKMYC5	RIF	1	2
3	genotypically wild-type	UKMYC5	RIF	2	1
3	genotypically wild-type	UKMYC5	RIF	<=0.06	1228
3	genotypically wild-type	UKMYC5	RIF	>4	3
3	genotypically wild-type	UKMYC6	AMI	0.5	593
3	genotypically wild-type	UKMYC6	AMI	1	35
3	genotypically wild-type	UKMYC6	AMI	2	4
3	genotypically wild-type	UKMYC6	AMI	<=0.25	1033
3	genotypically wild-type	UKMYC6	AMI	>16	2
3	genotypically wild-type	UKMYC6	BDQ	0.015	251
3	genotypically wild-type	UKMYC6	BDQ	0.03	592
3	genotypically wild-type	UKMYC6	BDQ	0.06	597
3	genotypically wild-type	UKMYC6	BDQ	0.12	86
3	genotypically wild-type	UKMYC6	BDQ	0.25	18
3	genotypically wild-type	UKMYC6	BDQ	0.5	3
3	genotypically wild-type	UKMYC6	BDQ	1	2
3	genotypically wild-type	UKMYC6	BDQ	<=0.008	82
3	genotypically wild-type	UKMYC6	CFZ	0.06	733
3	genotypically wild-type	UKMYC6	CFZ	0.12	229
3	genotypically wild-type	UKMYC6	CFZ	0.25	58
3	genotypically wild-type	UKMYC6	CFZ	0.5	7
3	genotypically wild-type	UKMYC6	CFZ	1	1
3	genotypically wild-type	UKMYC6	CFZ	<=0.03	384
3	genotypically wild-type	UKMYC6	CFZ	>2	2
3	genotypically wild-type	UKMYC6	DLM	0.015	404
3	genotypically wild-type	UKMYC6	DLM	0.03	97
3	genotypically wild-type	UKMYC6	DLM	0.06	31
3	genotypically wild-type	UKMYC6	DLM	0.12	9
3	genotypically wild-type	UKMYC6	DLM	0.25	2
3	genotypically wild-type	UKMYC6	DLM	0.5	2
3	genotypically wild-type	UKMYC6	DLM	<=0.008	807
3	genotypically wild-type	UKMYC6	DLM	>0.5	9
3	genotypically wild-type	UKMYC6	EMB	0.5	281
3	genotypically wild-type	UKMYC6	EMB	1	754
3	genotypically wild-type	UKMYC6	EMB	2	287
3	genotypically wild-type	UKMYC6	EMB	4	13
3	genotypically wild-type	UKMYC6	EMB	8	3
3	genotypically wild-type	UKMYC6	EMB	<=0.25	16
3	genotypically wild-type	UKMYC6	ETH	0.5	293
3	genotypically wild-type	UKMYC6	ETH	1	883
3	genotypically wild-type	UKMYC6	ETH	2	440
3	genotypically wild-type	UKMYC6	ETH	4	21
3	genotypically wild-type	UKMYC6	ETH	8	4
3	genotypically wild-type	UKMYC6	ETH	<=0.25	33
3	genotypically wild-type	UKMYC6	ETH	>8	6
3	genotypically wild-type	UKMYC6	INH	0.05	1133
3	genotypically wild-type	UKMYC6	INH	0.1	33
3	genotypically wild-type	UKMYC6	INH	0.2	12
3	genotypically wild-type	UKMYC6	INH	0.4	2
3	genotypically wild-type	UKMYC6	INH	0.8	4
3	genotypically wild-type	UKMYC6	INH	1.6	8
3	genotypically wild-type	UKMYC6	INH	12.8	4
3	genotypically wild-type	UKMYC6	INH	3.2	9
3	genotypically wild-type	UKMYC6	INH	<=0.025	681
3	genotypically wild-type	UKMYC6	INH	>12.8	4
3	genotypically wild-type	UKMYC6	KAN	16	1
3	genotypically wild-type	UKMYC6	KAN	2	1131
3	genotypically wild-type	UKMYC6	KAN	4	281
3	genotypically wild-type	UKMYC6	KAN	8	23
3	genotypically wild-type	UKMYC6	KAN	<=1	350
3	genotypically wild-type	UKMYC6	KAN	>16	4
3	genotypically wild-type	UKMYC6	LEV	0.25	455
3	genotypically wild-type	UKMYC6	LEV	0.5	900
3	genotypically wild-type	UKMYC6	LEV	1	46
3	genotypically wild-type	UKMYC6	LEV	2	6
3	genotypically wild-type	UKMYC6	LEV	4	3
3	genotypically wild-type	UKMYC6	LEV	8	2
3	genotypically wild-type	UKMYC6	LEV	<=0.12	34
3	genotypically wild-type	UKMYC6	LEV	>8	1
3	genotypically wild-type	UKMYC6	LZD	0.12	53
3	genotypically wild-type	UKMYC6	LZD	0.25	373
3	genotypically wild-type	UKMYC6	LZD	0.5	707
3	genotypically wild-type	UKMYC6	LZD	1	153
3	genotypically wild-type	UKMYC6	LZD	2	4
3	genotypically wild-type	UKMYC6	LZD	4	1
3	genotypically wild-type	UKMYC6	LZD	<=0.06	5
3	genotypically wild-type	UKMYC6	LZD	>4	1
3	genotypically wild-type	UKMYC6	MXF	0.12	274
3	genotypically wild-type	UKMYC6	MXF	0.25	390
3	genotypically wild-type	UKMYC6	MXF	0.5	342
3	genotypically wild-type	UKMYC6	MXF	1	8
3	genotypically wild-type	UKMYC6	MXF	2	2
3	genotypically wild-type	UKMYC6	MXF	4	3
3	genotypically wild-type	UKMYC6	MXF	<=0.06	94
3	genotypically wild-type	UKMYC6	MXF	>4	4
3	genotypically wild-type	UKMYC6	RFB	0.12	18
3	genotypically wild-type	UKMYC6	RFB	0.25	2
3	genotypically wild-type	UKMYC6	RFB	2	1
3	genotypically wild-type	UKMYC6	RFB	<=0.06	2093
3	genotypically wild-type	UKMYC6	RFB	>2	5
3	genotypically wild-type	UKMYC6	RIF	0.06	634
3	genotypically wild-type	UKMYC6	RIF	0.12	380
3	genotypically wild-type	UKMYC6	RIF	0.25	117
3	genotypically wild-type	UKMYC6	RIF	0.5	17
3	genotypically wild-type	UKMYC6	RIF	1	1
3	genotypically wild-type	UKMYC6	RIF	<=0.03	411
3	genotypically wild-type	UKMYC6	RIF	>8	8
